# Investigating the genetic pathways of insomnia in Autism Spectrum Disorder

**DOI:** 10.1101/2022.02.03.22270340

**Authors:** Maria Niarchou, Emily V. Singer, Peter Straub, Beth A. Malow, Lea K. Davis

## Abstract

**Background:** Sleep problems are common in children with autism spectrum disorder (autism). There is sparse research to date to examine whether insomnia in people with autism is related to autism genetics or insomnia genetics. Moreover, there is a lack of research examining whether circadian-rhythm related genes share potential pathways with autism.

**Aims:** To address this research gap, we tested whether polygenic scores of insomnia or autism are related to risk of insomnia in people with autism, and to test whether the circadian genes are associated with insomnia in people with autism.

**Methods and procedures:** We tested these questions using the phenotypically and genotypically rich MSSNG dataset (N=1,049) as well as incorporating in the analyses data from the Vanderbilt University Biobank (BioVU) (N=349).

**Outcomes and results:** In our meta-analyzed sample, there was no evidence of associations between the polygenic scores (PGS) for insomnia and a clinical diagnosis of insomnia, or between the PGS of autism and insomnia. We also did not find evidence of a greater burden of rare and disruptive variation in the melatonin and circadian genes in individuals with autism and insomnia compared to individuals with autism without insomnia.

**Conclusions and implications:** Overall, we did not find evidence for strong effects of genetic scores influencing sleep in people with autism, however, we cannot rule out the possibility that smaller genetic effects may play a role in sleep problems. Our study indicated the need for a larger collection of data on sleep problems and sleep quality among people with autism.
