## Supplementary tables for "Investigating the genetic pathways of insomnia in Autism Spectrum Disorder"

### Sheet: Supplementary table 1
Supplementary table 1: SKAT analyses in MSSNG: testing the combined effects of common and rare variants
Gene	P value	Number of rare markers tested	Number of common markers tested
ADRB1	0.18	10	2
BHLHE41	0.06	18	7
CRY2	0.33	113	61
MTNR1B	0.46	54	24
NPSR1	0.46	935	622
PER2	0.78	187	89
PER3	0.92	212	198

### Sheet: Supplementary table 2
Supplementary table 2: PrediXcan results in BioVU with regards to the autism related genes.		Results (sleep ~gene +10 PCs)
CHR	GENE	OR	lower 95% CI	upper 95% CI	p
3	SLC6A1	0.95	0.83	1.08	0.44
5	GABRB2	0.93	0.72	1.2	0.57
9	RFX3	0.95	0.7	1.31	0.77
1	ASH1L	8.06	0.59	110.5	0.12
7	KMT2C	0.99	0.69	1.41	0.96
4	ANK2	1	0.8	1.27	0.93
17	VEZF1	0.53	0.26	1.08	0.08
4	GRIA2	1.04	0.92	1.17	0.55
10	TCF7L2	0.06	0	18.36	0.34
8	KCNQ3	1	0.9	1.1	0.93
15	GABRB3	1.05	0.94	1.17	0.41
19	AP2S1	1.23	0.9	1.66	0.19
3	TBL1XR1	0.97	0.8	1.2	0.76
11	SRPRA	1.01	0.83	1.24	0.91
19	NACC1	1.09	0.75	1.59	0.65
20	ADNP	1.03	0.81	1.32	0.78
1	SKI	0.92	0.71	1.18	0.5
9	TEK	1.04	0.95	1.14	0.43
9	PHF2	1.43	0.52	3.9	0.49
3	SETD5	1.06	0.75	1.5	0.76
14	CHD8	0.88	0.58	1.32	0.53
17	TLK2	0.06	0.0006	6.7	0.25
2	TRIP12	1.04	0.74	1.48	0.81
12	MED13L	1.04	0.94	1.14	0.45
16	TRAF7	1.19	0.96	1.48	0.12
4	KIAA0232	0.87	0.28	2.75	0.82
10	LDB1	0.83	0.63	1.1	0.2
14	IRF2BPL	0.45	0.18	1.12	0.09
16	CREBBP	0.92	0.78	1.08	0.32
17	PHF12	1.05	0.91	1.21	0.48
6	PPP2R5D	0.97	0.81	1.16	0.75
1	KDM5B	0.96	0.85	1.09	0.54
2	NCOA1	0.92	0.76	1.12	0.4
2	DNMT3A	0.9	0.69	1.2	0.6
3	SATB1	1.13	0.75	1.68	0.57
20	ZMYND8	0.98	0.68	1.41	0.9
21	DYRK1A	1.02	0.76	1.36	0.92
15	UBR1	0.87	0.77	0.99	0.05
17	RAI1	1.1	0.92	1.3	0.35
7	GNAI1	0.9	0.64	1.26	0.53
	MACROD2	0.84	0.71	0.99	0.04
1	CACNA1E	1.06	0.87	1.3	0.57
11	SHANK2	0.97	0.75	1.24	0.79
1	POGZ	1.18	0.93	1.5	0.18
2	HDLBP	0.99	0.86	1.15	0.94
8	DPYSL2	0.91	0.7	1.17	0.46
12	GRIN2B	0.82	0.67	1	0.05
17	TAOK1	0.78	0.5	1.23	0.29
18	CELF4	0.98	0.8	1.19	0.82
21	DSCAM	0.93	0.82	1.05	0.23
18	ASXL3	1.21	0.59	2.48	0.61
7	KMT2E	0.88	0.64	1.22	0.44
10	PTEN	0.97	0.83	1.13	0.66
11	DEAF1	0.92	0.69	1.22	0.56
	KMT2E	0.88	0.64	1.22	0.44
7	FOXP2	1.06	0.93	1.21	0.39
18	TCF4	0.65	0.48	0.88	0.0054
19	PRR12	1.02	0.92	1.12	0.72
3	FOXP1	1	0.73	1.34	0.99
11	LRRC4C	1.07	0.88	1.3	0.5
7	GIGYF1	0.99	0.88	1.12	0.93
19	ELAVL3	0.64	0.45	0.91	0.01
20	TM9SF4	0.17	0.05	0.64	0.009
5	TRIM23	1.15	0.93	1.43	0.19
6	SYNGAP1	1.97	1.09	3.6	0.03
6	ARID1B	1.1	0.6	2.01	0.76
9	PAX5	1.1	0.9	1.33	0.36
11	PHF21A	1.04	0.92	1.18	0.5
15	CHD2	1.1	0.91	1.32	0.32
2	SPAST	0.89	0.78	1.01	0.07
3	CTNNB1	0.99	0.83	1.19	0.97
6	PTK7	1.01	0.93	1.08	0.86
12	HECTD4	0.89	0.74	1.07	0.22
16	CORO1A	1	0.86	1.17	0.97
16	ANKRD11	1.14	0.89	1.47	0.3
19	PPP5C	0.92	0.78	1.08	0.3
5	NSD1	1.08	0.67	1.75	0.74
2	MYT1L	0.92	0.82	1.03	0.16
2	NRXN1	0.97	0.84	1.13	0.73
2	TBR1	0.69	0.22	2.1	0.51
2	SCN1A	1.09	0.89	1.33	0.4
10	WAC	0.91	0.7	1.2	0.51
12	SMARCC2	0.93	0.5	1.71	0.81
17	KDM6B	1.27	0.5	3.21	0.62
3	CACNA2D3	0.84	0.68	1.04	0.11
4	NR3C2	0.99	0.88	1.11	0.83
10	MKX	0.64	0.41	1	0.05
15	SIN3A	0.93	0.71	1.21	0.57
17	PPP1R9B	1.19	0.86	1.65	0.31
2	BCL11A	0.98	0.8	1.21	0.85
2	SCN2A	1.05	0.93	1.2	0.44
9	STXBP1	0.92	0.81	1.04	0.18
17	GFAP	1.28	0.93	1.8	0.13
2	MBD5	1.1	0.85	1.44	0.47
10	KCNMA1	1.02	0.93	1.12	0.71
19	EIF3G	0.98	0.85	1.14	0.82
21	DIP2A	1.06	0.99	1.15	0.11
Notes: Bonferroni corection for N=107 tests, p=0.0005
